# Mapping genetic determinants of 184 circulating proteins in 26,494 individuals to connect proteins and diseases

**DOI:** 10.1101/2021.08.03.21261494

**Authors:** Erin Macdonald-Dunlop, Lucija Klarić, Lasse Folkersen, Paul R.H.J. Timmers, Stefan Gustafsson, Jing Hua Zhao, Niclas Eriksson, Anne Richmond, Stefan Enroth, Niklas Mattsson-Carlgren, Daria V. Zhernakova, Anette Kalnapenkis, Martin Magnusson, Eleanor Wheeler, Shih-Jen Hwang, Yan Chen, Andrew P Morris, Bram Prins, Urmo Võsa, Nicholas J. Wareham, John Danesh, Johan Sundstrom, Bruna Gigante, Damiano Baldassarre, Rona J. Strawbridge, Harry Campbell, Ulf Gyllensten, Chen Yao, Daniela Zanetti, Themistocles L. Assimes, Per Eriksson, Daniel Levy, Claudia Langenberg, J. Gustav Smith, Tõnu Esko, Jingyuan Fu, Oskar Hansson, Åsa Johansson, Caroline Hayward, Lars Wallentin, Agneta Siegbahn, Lars Lind, Adam S. Butterworth, Karl Michaëlsson, James E. Peters, Anders Mälarstig, Peter K. Joshi, James F. Wilson

## Abstract

We performed the largest genome-wide meta-analysis (GWAMA) (Max N=26,494) of the levels of 184 cardiovascular-related plasma protein levels to date and reported 592 independent loci (pQTL) associated with the level of at least one protein (1308 significant associations, median 6 per protein). We estimated that only between 8-37% of testable pQTL overlap with established expression quantitative trait loci (eQTL) using multiple methods, while 132 out of 1064 lead variants show evidence for transcription factor binding, and found that 75% of our pQTL are known DNA methylation QTL. We highlight the variation in genetic architecture between proteins and that proteins share genetic architecture with cardiometabolic complex traits. Using *cis*-instrument Mendelian randomisation (MR), we infer causal relationships for 11 proteins, recapitulating the previously reported relationship between PCSK9 and LDL cholesterol, replicating previous pQTL MR findings and discovering 16 causal relationships between protein levels and disease. Our MR results highlight IL2-RA as a candidate for drug repurposing for Crohn’s Disease as well as 2 novel therapeutic targets: IL-27 (Crohn’s disease) and TNFRSF14 (Inflammatory bowel disease, Multiple sclerosis and Ulcerative colitis). We have demonstrated the discoveries possible using our pQTL and highlight the potential of this work as a resource for genetic epidemiology.
