## Supplementary Table 12 for "Mapping genetic determinants of 184 circulating proteins in 26,494 individuals to connect proteins and diseases"

### Sheet: ST11 Contributing Cohorts
Supplementary Table 11. Contributing Cohorts.
Cohort: cohort arconym
Full name: full name of cohort
Design: the study design of each cohort
PMID: pubmed ID for publication describing the cohort
Description: brief description of cohort used in this analysis
Ethics: indicating the ethical approval for each cohort
Sample for proteomics: the type of biological sample used to generate the proteomics data used in this analysis
Genotyping array: the genotyping array(s) used to generate genotypes in each cohort
Imputation panel: the imputation panel used
Phasing software: the software used for phasing
Imputation software: software used to carry out imputation
GWAS software: software used to perform the cohort level GWAS
Acknowledgements: cohort specific acknowledgements
Cohort	Full name	Design	PMID	Description	Ethics	Sample for proteomics	Genotyping array	Imputation panel	Phasing software	Imputation software	GWAS software	Acknowledgements
INTERVAL	INTERVAL Bioresource	Population-based (blood donors)	28941948; 29875488	The INTERVAL bioresource is a study of ~50,000 whole blood donors nested within the INTERVAL randomised trial. Participants, who were aged 18-80 at recruitment (~1:1 male:female), were ascertained between 2012 and 2014 from 25 blood donation centres across England. Participants provided blood samples at baseline and completed web questionnaires including information on lifestyle, anthropometry et…	All participants gave informed consent before joining the study and the National Research Ethics Service approved this study (11/EE/0538).	EDTA plasma	Affymetrix UK Biobank Genotyping array	1000G Phase 3 + UK10K	SHAPEIT v3	PBWT	SNPTEST v2.5.2	Participants in the INTERVAL randomised controlled trial were recruited with the active collaboration of NHS Blood and Transplant England (www.nhsbt.nhs.uk), which has supported field work and other elements of the trial. DNA extraction and genotyping were co-funded by the National Institute for Health Research (NIHR), the NIHR BioResource (http://bioresource.nihr.ac.uk) and the NIHR Cambridge Bi…
COSM-C	Cohort of Swedish Men - Clinical	Population-based cohort study	25352269	COSM-C is a subcohort within the Swedish national research infrastructure SIMPLER and a detailed description can be found at https://simpler4health.se/. The Swedish Infrastructure for Medical Population-Based Life-Course and Environmental Research (SIMPLER) was established >30 years ago. It includes data and biospecimens from 110,000 women and men born 1914-1952, and living in Uppsala, Västmanlan…	Ethical approval for the study was granted by the Regional Ethical Review Board in Stockholm, Sweden, and return of the completed questionnaire was considered to imply informed consent.	Fasting EDTA plasma	Illumina GSA	HRC.r1.1	Eagle v2.4	minimac v4	PLINK v2	COSM-C has been supported by grants from the Swedish Research Council (grant no 2002-6147, 2005-6662, 2005-8214, 2008-2202, 2011-02427, 2015-03257, 2017-00644, 2017-06100 and 2019-01291, grants from the Swedish Research Council for Health, Working Life and Welfare (https://forte.se/en/; grant numbers 2011-0346, and 2017-00721), and annual grants from Avtal om Läkarutbildning och Forskning (ALF; A…
SMCC	Swedish Mammography Cohort - Clinical	Population-based cohort study	25352269	SMC is a subcohort within the Swedish national research infrastructure SIMPLER and a detailed description can be found at https://simpler4health.se/. The Swedish Infrastructure for Medical Population-Based Life-Course and Environmental Research (SIMPLER) was established >30 years ago. It includes data and biospecimens from 110,000 women and men born 1914-1952, and living in Uppsala, Västmanland a…	The Swedish Mammography Cohort, the clinical subcohort of the Swedish Mammography Cohort was approved by the regional research ethics board at Karolinska Insitutet.	Fasting EDTA plasma	Illumina GSA	HRC.r1.1	Eagle v2.4	minimac v4	PLINK v2	SMCC has been supported by grants from the Swedish Research Council (grant no 2002-6147, 2005-6662, 2005-8214, 2008-2202, 2011-02427, 2015-03257, 2017-00644, 2017-06100 and 2019-01291, grants from the Swedish Research Council for Health, Working Life and Welfare (https://forte.se/en/; grant numbers 2011-0346, and 2017-00721), and annual grants from Avtal om Läkarutbildning och Forskning (ALF; Agr…
ORCADES	Orkney Complex Disease Study	Population-based	18760389	The Orkney Complex Disease Study (ORCADES) is a family-based, cross-sectional study that seeks to identify genetic factors influencing cardiovascular and other disease risk in the isolated archipelago of the Orkney Isles in northern Scotland. Genetic diversity in this population is decreased compared to Mainland Scotland, consistent with the high levels of endogamy historically. 2078 participants…	All participants gave written informed consent and the study was approved by Research Ethics Committees in Orkney, Aberdeen (North of Scotland REC), and South East Scotland REC, NHS Lothian (reference: 12/SS/0151).	Fasting EDTA plasma	Illumina HumanHap300 beadchip (n=890) or the Illumina Omni1 (n=304) or Illumina OmniExpress beadchips (n=1073)	HRC.r1-1	Shapeit v2.r873 + duohmm	PBWT	REGSCAN	The Orkney Complex Disease Study (ORCADES) was supported by the Chief Scientist Office of the Scottish Government (CZB/4/276, CZB/4/710), a Royal Society URF to J.F.W., the MRC Human Genetics Unit quinquennial programme “QTL in Health and Disease”, Arthritis Research UK and the European Union framework program 6 EUROSPAN project (contract no. LSHG-CT-2006-018947). DNA extractions were performed a…
EPIHEALTH	same	Population-based	23435790	Inclusion: Age 45-75. Living in Uppsala or Malmö, Sweden. Random invitation stratified by age and sex.	The study has been approved by the Ethics Committee of Uppsala University at the start of the pilot phase of the study and before the continuation of the study (Log. No. 2010/402), and by the Swedish Data Inspection Board (No. 307-2011).	Fasting EDTA plasma	Illumina ExomeCOre	HRC		IMPUTE2	PLINK2	The study was funded by the Swedish research council.
ARISTOTLE	Apixaban for Reduction in Stroke and Other Thromboembolic Events in Atrial Fibrillation trial	Randomized clinical trial	21870978	The ARISTOTLE trial included 18 201 patients with AF and an increased risk of stroke who were randomized to a median of 1.9 years treatment with warfarin or apixaban. Biomarker samples at baseline were available from 14 611 participants and a random sample of 3999 patients was used for the multiplex proteomics measurements in the current study. The trial complied with the Declaration of Helsinki …	The trial complied with the Declaration of Helsinki and were approved by appropriate ethics committees at all sites. All patients provided written informed consent. A subset of the patients with available PEA measurements participated in the ARISTOTLE genetic substudy. Participation in the ARISTOTLE genetic substudy with whole blood sampling for DNA extraction was voluntary and based on signing a…	EDTA plasma	Illumina Global Screening Array (24v2).	HRC.r1-1	Eagle v2.3.3	PBWT	SNPTEST v2.5.2	This work was supported by the Swedish Foundation for Strategic Research (project RB13-0197). The ARISTOTLE trial (ClinicalTrials.gov Identifier: NCT00412984) was funded by Bristol-Myers Squibb Co., Princeton, NJ, USA, and Pfizer Inc., New York, NY, USA. The computations were enabled by resources provided by the Swedish National Infrastructure for Computing (SNIC) at Uppsala Multidisciplinary Cen…
BIOFINDER	The Swedish BioFINDER Study	Population-based and clinical cohort with consecutive recruitment	25155658	BioFINDER is a study in southern Sweden that aims at combining biochemical methods with various types of imaging techniques to identify the pathophysiology of Alzheimer's disease (AD). The main interest is to find markers associated with the very early steps in the pathology of this disease. The study involves molecules in cerebrospinal fluid (CSF) and plasma specific for AD, and brain imaging ma…	The Regional Ethics Committee in Lund, Sweden, approved the study design. All patients gave their written informed consent.	EDTA plasma	Illumina platform GSA-MDA v2	HRC.r1-1	SHAPEIT	PWBT	PLINK	Work at the authors’ research center was supported by several sources, including the Swedish Research Council (2016-00906), the Knut and Alice Wallenberg foundation (2017-0383 and WCMM Fellowship for NMC 2019-2022), The Medical Faculty at Lund University and Region Skåne (WCMM Fellowship for NMC 2019-2022), the Marianne and Marcus Wallenberg foundation (2015.0125), the Strategic Research Area Mul…
VIS	CROATIA-Vis	Population-based	19260138	The CROATIA-Vis study is a family based study of individuals, aged 18–93 years, who were recruited from the villages of Vis and Komiza on the Dalmatian island of Vis during 2003 and 2004 within a larger genetic epidemiology program.	The project received ethical approval of the ethics committee of the Sisters of Mercy University Hospital in Zagreb	Fasting EDTA plasma	Illumina HumanHap300 beadchip	HRC.r1-1	Shapeit v2.r873 + duohmm	PBWT	REGSCAN	The CROATIA-Vis study was funded by grants from the Medical Research Council (UK), from the Republic of Croatia Ministry of Science, Education and Sports (108-1080315-0302; 216-1080315-0302) and the Croatian Science Foundation (8875). We thank the staff of several institutions in Croatia that supported the field work, including Zagreb Medical Schools, the Institute for Anthropological Research in…
NSPHS	North Swedish Population Health Study	Population-based	31727947	The Northern Sweden Population Health Study (NSPHS, N=1069) was a health survey of the population in the Parishes of Karesuando and Soppero, County of Norrbotten, Sweden.	The NSPHS study was approved by the local ethics committee at the Uppsala University (Regionala Etikprövningsnämnden, Uppsala Dnr 2005:325).	EDTA plasma	Whole-genome sequencing has been performed using Illumina short read technology (X-ten) to at least 30x per individual coverage	NA	NA	NA	GEMMA	The NSPHS was funded by the Foundation for Strategic Research (UG) and the European Commission FP6 (UG). Sequencing was funded by the Science for Life Laboratory, Swedish Genomes Program, which has been made available by support from the Knut and Alice Wallenberg Foundation. This work was also funded by the Swedish Medical Research Council (2019-01497) and the Swedish Heart-Lung foundation (nr. 2…
IMPROVE	Carotid Intima Media Thickness [IMT] and IMT-Progression as Predictors of Vascular Events in a High Risk European Population	Population-based	19952003	IMPROVE (n=3711, age 54-79, women 50%, enrolled 2004-05) is a European longitudinal study, designed to analyse the determinants of the progression of the carotid intima media thickness (c-IMT). Study participants have at least 3 cardiovascular risk factors but no overt cardiovascular disease at inclusion. Ultrasonographic measures have been recorded at baseline and after 30 months of follow up.	The study was designed in accordance with the rules of Good Clinical Practice (GCP), and with the ethical principles established in the Declaration of Helsinki. Each participant provided two different informed consents; one for general participation in the study and one for genotyping.	EDTA plasma	CardioMetaboChip 200 K and Immunochip (Illumina)	Phase 1 integrated reference panel (all ancestries, March 2012 release) from the 1000 Genome Project Consortium	Minimac	Mach2dat reference	PLINK	IMPROVE was supported by the European Commission (Contract number: QLG1- CT- 2002- 00896), Ministero della Salute Ricerca Corrente, Italy (, the Swedish Heart-Lung Foundation, the Swedish Research Council—project 8691 and 0593, the Foundation for Strategic Research, the Stockholm County Council—project 562183, the Foundation for Strategic Research, the Academy of Finland—Grant #110413 and the Bri…
ULSAM	Uppsala Longitudinal Study of Adult Men	Population-based (seniors)	30278808	ULSAM-70 is a unique, ongoing, prospective study that began in 1970 (https://www.pubcare.uu.se/ulsam/). The study was based on all available men (N=1,221), born between 1920 and 1924, in Uppsala County (Sweden), with the principal objective of identifying risk factors for T2D and CVD.	The Ethics Committee of the Faculty of Medicine at Uppsala University approved the study. Informed consent was obtained from all participants.	EDTA plasma	Illumina Omni2.5+Metabochip	HRC	SHAPEIT	IMPUTE2	PLINK2	The study was supported by the Uppsala University Hospital.
FENLAND	Fenland Study	Population-based	https://www.mrc-epid.cam.ac.uk/research/studies/fenland/information-for-researchers/	The Fenland study is a population-based cohort of 12,435 participants of Caucasian-ancestry born between 1950 and 1975 who underwent detailed phenotyping at the baseline visit from 2005 to 2015. Participants were recruited from general practice surgeries in the Cambridgeshire region in the UK. Exclusion criteria were: clinically diagnosed diabetes mellitus, inability to walk unaided, terminal ill…	All volunteers gave their written informed consent, and the study was approved by the Cambridge Local Research Ethics Committee.	Fasting EDTA plasma	Affymetrix UK Biobank Axiom	HRC + UK10K+1000G		Autosomes were imputed to the HRC (r1) panel using IMPUTE4, and the X-chromosome was imputed to HRC.r1.1 using the Sanger imputation server. Also imputed to the UK10K + 1000Gphase3 panel using the Sanger imputation server to obtain additional variants that did not exist in the HRC reference panel.	BGENIE 1.3	The Fenland Study (10.22025/2017.10.101.00001) is funded by the Medical Research Council (MC_UU_12015/1). We are grateful to all the volunteers and to the General Practitioners and practice staff for assistance with recruitment. We thank the Fenland Study Investigators, Fenland Study Co-ordination team and the Epidemiology Field, Data and Laboratory teams. We further acknowledge support for genom…
ASAP	The Advanced Study of Aortic Pathology	Vascular surgery cases	20562444	The Advanced Study of Aortic Pathology (ASAP) is a prospective, single-center, observational cohort study of patients with aortic valve or ascending aortic disease with an indication for elective surgery. Patients were classified based on aortic valve cuspidity and dilatation. Non-dilated patients were operated due to dysfunctional valves. Patients with syndromic aortic pathologies, dissection, a…	Biobank materials were generated after informed consent from all participants had been obtained according to the declaration of Helsinki and with approval by the ethics committee of the Karolinska Institute (application numbers 02 to 147 and 2006/784 to 31/1).	EDTA plasma	Illumina Human 610W-Quad Beadarrays	1000G	EAGLE2	minimac4	PLINK2	The ASAP study was supported by the Swedish Research Council [12660]; the Swedish Heart-Lung Foundation [20180451]; the Stockholm County Council [20180072]; and a donation by Fredrik Lundberg.
EGCUT	Estonian Genome Centre at the Institute of Genomics, University of Tartu	Population-based	24518929	The Estonian Biobank cohort is a volunteer-based sample of the Estonian resident adult population (aged ≥ 18 years). All participants have signed a broad informed consent form, which allows the continuous periodical linking to national electronic databases and recontacting of participants. The cohort is currently composed of over 200,000 participants, which is around 20% of the Estonian adult pop…	The research activities proposed in this project involving biobank participant data have been approved by the Estonian Committee on Bioethics and Human Research (1.1-12/624) and by the Research Ethics Committee of the University of Tartu (application number 262/T-3, October 2016).	EDTA plasma	Illumina HumanOmniExpress	EGCUT reference panel	Eagle v2.3	Beagle v2.4.2	PLINK v1.9	Estonian Biobank analyses were funded by EU H2020 grant 692145, Estonian Research Council Grants PRG1291 and MOBTP108, European Union through the European Regional Development Fund Project SLTMR16142T, MP1GI18418R, SLTMR16142T, ERA-CVD grant MOBERA21. Data analyses were carried out in part in the High Performance Computing Center of University of Tartu.
FHS	Framingham Heart Study	Population-based	1208363	The Framingham Heart Study is a community-based longitudinal study established in 1948 to identify epidemiological characteristics of cardiovascular diseases and related risk factors. Offspring of the original cohort composed the FHS offspring cohort who started clinical examination in 1971 and follow-up examinations for average every four years. Offspring participants who attended the 7th on-sit…	The study protocol was reviewed by the Boston University Medical Center Institutional Review Board, and all participants gave written informed consent.	EDTA plasma	Affmetrix 500K and 50K gene-centric	1000G.imputed.03.14.2012		MACH	R programs	This investigation includes data From the Framingham Heart Study of the National Heart Lung and Blood Institute of the National Institutes of Health and Boston University School of Medicine. This project has been funded in part with Federal funds from the National Heart, Lung, and Blood Institute, National Institutes of Health, Department of Health and Human Services, under Contract No. 75N92019D…
LIFELINES	LifeLines Cohort	Population-based	26319774	Lifelines is a large, multi-generational, prospective cohort study that follows over 167,000 participants (10%) from the northern population of the Netherlands for 30 years. This study involves the LifeLines-DEEP participants, a random set of 1,500 individuals for which deep omics data has been generated for each individual. This sub-cohort contains 58% females and 42% males, the mean age is 45.0…	The LifeLines DEEP study was approved by the ethics committee of the University Medical Centre Groningen. All participants signed an informed consent prior to enrolment.	EDTA plasma	CytoSNP and ImmunoChip	HRC v1.0	ShapeIT v2	Michigan imputation server (Minimac 3)	https://github.com/molgenis/systemsgenetics/tree/master/eqtl-mapping-pipeline	We thank the participants and staff of the Lifelines cohort for their collaboration. We thank J. Dekens and J. Arends for management and technical support and the Genomics Coordination Center for providing data infrastructure and access to high performance computing clusters. The Lifelines initiative has been made possible by subsidy form the Dutch Ministry of Health, Welfare and Sport, the Dutch…
MPP-RES	Malmö Preventive Project	Population-based, oversampling of subjects with diabetes and impaired fasting glucose	20211303	The MPP was a community-based lifestyle intervention program that started in the early 1970s, from which 18,240 participants were reexamined 2002-2006. Cardiovascular risk factors were evaluated and fasting plasma samples were obtained during the reexamination. As part of the reexamination, a subset of 1792 were invited to a closer cardiovascular examination including echocardiography and electro…	The Ethics Committee of Lund University, Sweden, approved MPP-RES. The study complied with the Declaration of Helsinki. All participants signed an informed consent form.	EDTA plasma	Infinium PsychArray-24 v1.2	HRC r1.1	Eagle v2.3	Minimac3 (Michigan Imputation Server v 1.0.1)	SNPTEST v.2.5.2	The genotyping of MPP-RES was supported by grants to J.G.S. from the Swedish Heart-Lung Foundation (2016-0134 and 2016-0315), the Swedish Research Council (2017-02554), the European Research Council (ERC-STG-2015-679242), the Crafoord Foundation, Skåne University Hospital, Scania County, governmental funding of clinical research within the Swedish National Health Service, a generous donation from…
PIVUS	Prospective investigation of the vascularture in Uppsala Seniors	Population-based	16141402	Inclusion: Age 70. Living in Uppsala, Sweden. Random invitation stratified by sex.	The study was approved by the Ethics Committee of the University of Uppsala and the participants gave informed consent.	Fasting plasma	Illumina OmniExpress+Metabochip	HRC		IMPUTE2	PLINK2	The study was funded by the Uppsala Univeristy hospital.
